# Manual Validation of an Algorithm for Identifying Osteoarthritis within the Centralized Interactive Phenomics Resource of the Million Veteran Program

**DOI:** 10.1101/2025.05.12.25327449

**Authors:** Chelsea T. Nguyen, Joshua S. Richman, Joe W. Chiles, Jasvinder A. Singh, Merry-Lynn N. McDonald

## Abstract

**Objective:** This study aimed to validate an osteoarthritis (OA) phenotyping algorithm within the Million Veteran Program (MVP) using the United States (US) Department of Veterans Affairs (VA) Centralized Interactive Phenomics Resource (CIPHER).

**Methods:** A random sample of 213 veterans was analyzed sing ICD-9-CM/ICD-10-CM codes from a previously published algorithm (PMID:29559693). OA cases required two OA codes at least 30 days apart, while controls were excluded based on codes for conditions more common in OA patients, such as chondrocalcinosis and crystal arthropathies. Manual chart reviews identified documented OA mentions and joint replacements. Cohen’s kappa statistic assessed agreement. Discrepancies between chart data and coding were re-evaluated through re-abstraction.

**Results:** Among 213 veterans, 174 (82%) had chart-documented OA. Agreement between chart review and code-based general OA identification was moderate (kappa = 0.47). Joint-specific agreement was substantial for knee (kappa = 0.63) and hip OA (kappa = 0.59), but lower for spine (kappa = 0.16) and hand (kappa = 0.34). Agreement was high for hip (kappa = 0.86) and knee replacements (kappa = 0.69). The McNemar test showed significant asymmetry for general OA, hand OA, and thumb OA, indicating discrepancies between chart and coded data. No significant asymmetry was found for knee and hip OA, supporting better alignment.

**Conclusions:** This study supports the validity of the OA phenotyping algorithm using the VA database for identifying OA. The variability in identifying milder cases highlights the need for refined phenotyping algorithms and standardized diagnostic protocols to improve OA detection and personalized care for veterans.
