## Supplementary Table 1 for "Manual Validation of an Algorithm for Identifying Osteoarthritis within the Centralized Interactive Phenomics Resource of the Million Veteran Program"

### Sheet: ST1
Supplementary Table 1: ICD9 and ICD10 inclusion codes used to code osteoarthritis.
M150	M15.0	Primary generalised (osteo)arthrosis
M151	M15.1	Heberden's nodes (with arthropathy)
M152	M15.2	Bouchard's nodes (with arthropathy)
M1599	M15.99	Polyosteoarthritis, unspecified
M16	M16	Coxarthrosis [arthrosis of hip]
M160	M16.0	Primary coxarthrosis, bilateral
M161	M16.1	Other primary coxarthrosis
M169	M16.9	Coxarthrosis, unspecified
M17	M17	Gonarthrosis [arthrosis of knee]
M170	M17.0	Primary gonarthrosis, bilateral
M171	M17.1	Other primary gonarthrosis
M179	M17.9	Gonarthrosis, unspecified
M18	M18	Arthrosis of first carpometacarpal joint
M180	M18.0	Primary arthrosis of first carpometacarpal joints, bilateral
M181	M18.1	Other primary arthrosis of first carpometacarpal joint
M189	M18.9	Arthrosis of first carpometacarpal joint, unspecified
M19	M19	Other arthrosis
M190	M19.0	Primary arthrosis of other joints
M1900	M19.00	Primary arthrosis of other joints (Multiple sites)
M1901	M19.01	Primary arthrosis of other joints (Shoulder region)
M1902	M19.02	Primary arthrosis of other joints (Upper arm)
M1903	M19.03	Primary arthrosis of other joints (Forearm)
M1904	M19.04	Primary arthrosis of other joints (Hand)
M1905	M19.05	Primary arthrosis of other joints (Pelvic region and thigh)
M1906	M19.06	Primary arthrosis of other joints-Lower leg
M1907	M19.07	Primary arthrosis of other joints (Ankle and foot)
M1908	M19.08	Primary arthrosis of other joints (Other)
M1909	M19.09	Primary arthrosis of other joints (Site unspecified)
M199	M19.9	Arthrosis, unspecified
M1990	M19.90	Arthrosis, unspecified (Multiple sites)
M1991	M19.91	Arthrosis, unspecified (Shoulder region)
M1992	M19.92	Arthrosis, unspecified (Upper arm)
M1993	M19.93	Arthrosis, unspecified (Forearm)
M1994	M19.94	Arthrosis, unspecified (Hand)
M1995	M19.95	Arthrosis, unspecified (Pelvic region and thigh)
M1996	M19.96	Arthrosis, unspecified-Lower leg
M1997	M19.97	Arthrosis, unspecified (Ankle and foot)
M1998	M19.98	Arthrosis, unspecified (Other)
M1999	M19.99	Arthrosis, unspecified (Site unspecified)
M472	M47.2	Other spondylosis with radiculopathy
M4720	M47.20	Other spondylosis with radiculopathy (Multiple sites in spine)
M4721	M47.21	Other spondylosis with radiculopathy (Occipito-atlanto-axial region)
M4722	M47.22	Other spondylosis with radiculopathy (Cervical region)
M4723	M47.23	Other spondylosis with radiculopathy (Cervicothoracic region)
M4724	M47.24	Other spondylosis with radiculopathy (Thoracic region)
M4725	M47.25	Other spondylosis with radiculopathy (Thoracolumbar region)
M4726	M47.26	Other spondylosis with radiculopathy (Lumbar region)
M4727	M47.27	Other spondylosis with radiculopathy (Lumbosacral region)
M4728	M47.28	Other spondylosis with radiculopathy (Sacral and sacrococcygeal region)
M4729	M47.29	Other spondylosis with radiculopathy (Site unspecified)
M478	M47.8	Other spondylosis
M4780	M47.80	Other spondylosis (Multiple sites in spine)
M4781	M47.81	Other spondylosis (Occipito-atlanto-axial region)
M4782	M47.82	Other spondylosis (Cervical region)
M4783	M47.83	Other spondylosis (Cervicothoracic region)
M4784	M47.84	Other spondylosis (Thoracic region)
M4785	M47.85	Other spondylosis (Thoracolumbar region)
M4786	M47.86	Other spondylosis (Lumbar region)
M4787	M47.87	Other spondylosis (Lumbosacral region)
M4788	M47.88	Other spondylosis (Sacral and sacrococcygeal region)
M4789	M47.89	Other spondylosis (Site unspecified)
M479	M47.9	Spondylosis, unspecified
M4790	M47.90	Spondylosis, unspecified (Multiple sites in spine)
M4791	M47.91	Spondylosis, unspecified (Occipito-atlanto-axial region)
M4792	M47.92	Spondylosis, unspecified (Cervical region)
M4793	M47.93	Spondylosis, unspecified (Cervicothoracic region)
M4794	M47.94	Spondylosis, unspecified (Thoracic region)
M4795	M47.95	Spondylosis, unspecified (Thoracolumbar region)
M4796	M47.96	Spondylosis, unspecified (Lumbar region)
M4797	M47.97	Spondylosis, unspecified (Lumbosacral region)
M4798	M47.98	Spondylosis, unspecified (Sacral and sacrococcygeal region)
7153	715.3	Unspecified localised osteoarthritis and allied disorders
71530	715.3	Unspec. localised osteoarthrosis/allied dis. (multiple sites)
71531	715.31	Unspec. localised osteoarthrosis/allied dis. (shoulder region)
71532	715.32	Unspec. localised osteoarthrosis/allied dis. (upper arm)
71533	715.33	Unspec. localised osteoarthrosis/allied dis. (forearm)
71534	715.34	Unspec. localised osteoarthrosis/allied dis. (hand)
71535	715.35	Unspec. localised osteoarthrosis/allied dis. (pelvic region and thigh)
71536	715.36	Unspec. localised osteoarthrosis/allied dis. (lower leg)
71537	715.37	Unspec. localised osteoarthrosis/allied dis. (ankle and foot)
71538	715.38	Unspec. localised osteoarthrosis/allied dis. (other specified site)
71539	715.39	Unspec. localised osteoarthrosis/allied dis. (unspecified site)
7158	715.8	Osteoarthrosis/allied dis. more than one site but not generalized
7159	715.9	Osteoarthrosis/allied dis. not spec. whether gen. or loc.
715	715	Osteoarthrosis and allied disorders
7150	715	Generalized osteoarthrosis and allied disorders
7151	715.1	Localised, primary osteoarthrosis and allied disorders
71510	715.1	Localised, primary osteoarthrosis and allied disorders (multiple sites)
71511	715.11	Localised, primary osteoarthrosis and allied disorders (shoulder region)
71512	715.12	Localised, primary osteoarthrosis and allied disorders (upper arm)
71513	715.13	Localised, primary osteoarthrosis and allied disorders (forearm)
71514	715.14	Localised, primary osteoarthrosis and allied disorders (hand)
71515	715.15	Localised prim. osteoarthrosis/allied dis. (pelvic region and thigh)
71516	715.16	Localised, primary osteoarthrosis and allied disorders (lower leg)
71517	715.17	Localised, primary osteoarthrosis and allied disorders (ankle and foot)
71518	715.18	Localised, prim. osteoarthrosis/allied dis. (other specified site)
71519	715.19	Localised, primary osteoarthrosis and allied disorders (site unspecified)
7210	721	Cervical spondylosis without myelopathy
7219	721.9	Spondylosis of unspecified site
7212	721.2	Thoracic spondylosis without myelopathy
7213	721.3	Lumbosacral spondylosis without myelopathy
